# Clinical and Biological Stratification in 121,560 Antidepressant Prescription Trajectories using Unsupervised Modelling and Clustering

**DOI:** 10.1101/2024.12.17.24319152

**Authors:** Maria Herrero-Zazo, Tomas Fitzgerald, Karina Banasik, Ioannis Louloudis, Evangelos Vassos, Critóbal Colón-Ruiz, Isabel Segura-Bedmar, Lars V. Kessing, Sisse R. Ostrowski, Ole B. Pedersen, Andrew J. Schork, Erik Sørensen, Henrik Ullum, Thomas M. Werge, Mie T. Bruun, Lea AN. Christoffersen, Maria Didriksen, Christian Erikstrup, Bitten Aagaard, Christina Mikkelsen, DBDS Genomic Consortium, Cathryn M. Lewis, Søren Brunak, Ewan Birney

## Abstract

Major depressive disorder is a complex condition with diverse presentations and polygenic underpinnings. Leveraging large biobanks linked to primary care prescription data, we developed a data-driven approach based on antidepressant prescription trajectories for patient stratification and novel phenotype identification. We extracted quantitative prescription trajectories for 56,951 UK Biobank (UKB) and 64,609 Danish National Biobank (CHB+DBDS) individuals. Using Hidden Markov Models and K-means clustering, we identified five and six patient clusters, respectively. Multinomial logistic regression and non-parametric association tests, using clinical information, enabled patient group characterization. We consistently identified three common patient groups across cohorts: first, a majority group of individuals with mild to moderate depression; second, those with severe mental illness (i.e., a group with a higher likelihood of psychiatric diagnoses, such as bipolar depression, with odds ratios: OR_UKB_ = 1.87 [95% CI = 1.48, 2.35], p = 2.7e-6; OR_CHB+DBDS_ = 1.69 [95% CI = 1.41, 2.02], p = 2.3e-7); and third, patients with less severe forms of depression or receiving treatment for conditions other than depression (i.e., a group with a lower likelihood of depression diagnosis: OR_UKB_ = 0.80 [95% CI = 0.74, 0.85], p = 3e-10; OR_CHB+DBDS_ = 0.77 [95% CI = 0.73, 0.82], p < 1e-10). Genome-wide association studies (GWAS) revealed 14 significant loci, including *USP4* and *BCHE* on chromosome 3, as well as a locus associated with the drug metabolising enzyme *CYP2D6*. These findings, and the reproducibility across cohorts, demonstrate the power of unsupervised phenotyping from primary care prescriptions for patient stratification and pharmacogenetics research.
