## Supplementary Table for "Clinical and Biological Stratification in 121,560 Antidepressant Prescription Trajectories using Unsupervised Modelling and Clustering"

### Sheet: SUPPLEMENTARY TABLE 1
ICD10	Description
F00	Dementia in Alzheimer's disease
F01	Vascular dementia
F02	Dementia in other diseases classified elsewhere
F03	Unspecified dementia
F04	Organic amnesic syndrome, not induced by alcohol and other psychoactive substances
F05	Delirium, not induced by alcohol and other psychoactive substances
F06	Other mental disorders due to brain damage and dysfunction and to physical disease
G10	Huntington's disease
G11	Hereditary ataxia
G12	Spinal muscular atrophy and related syndromes
G13	Systemic atrophies primarily affecting central nervous system in diseases classified elsewhere
G14	Postpolio syndrome
G20	Parkinson's disease
G21	Secondary parkinsonism
G22	Parkinsonism in diseases classified elsewhere
G23	Other degenerative diseases of basal ganglia
G24	Dystonia
G25	Other extrapyramidal and movement disorders
G26	Extrapyramidal and movement disorders in diseases classified elsewhere
G30	Alzheimer's disease
G31	Other degenerative diseases of nervous system, not elsewhere classified
G32	Other degenerative disorders of nervous system in diseases classified elsewhere
G70	Myasthenia gravis and other myoneural disorders
G71	Primary disorders of muscles
G72	Other myopathies
G73	Disorders of myoneural junction and muscle in diseases classified elsewhere
G40	Epilepsy
G41	Status epilepticus
G43	Migraine
G44	Other headache syndromes
G45	Transient cerebral ischaemic attacks and related syndromes
G46	Vascular syndromes of brain in cerebrovascular diseases
G47	Sleep disorders
G50	Disorders of trigeminal nerve
G51	Facial nerve disorders
G52	Disorders of other cranial nerves
G53	Cranial nerve disorders in diseases classified elsewhere
G54	Nerve root and plexus disorders
G55	Nerve root and plexus compressions in diseases classified elsewhere
G56	Mononeuropathies of upper limb
G57	Mononeuropathies of lower limb
G58	Other mononeuropathies
G59	Mononeuropathy in diseases classified elsewhere
F51	Nonorganic sleep disorders
H81	Disorders of vestibular function
G90	Disorders of autonomic nervous system
H57	Other disorders of eye and adnexa
R42	Dizziness and giddiness
R43	Disturbances of smell and taste
R51	Headache
R55	Syncope and collapse
R56	Convulsions, not elsewhere classified

### Sheet: SUPPLEMENTARY TABLE 2
	UKB Cluster	Value	KW significant differences between clusters	CHB+DBDS Cluster	Value	KW significant differences between clusters
Number of individuals (% women)	A	31189 (67)		A	27761 (61)
	B	8262 (66)		B	5409 (63)
	C	5170 (65)		C	7738 (54)
	U	7472 (63)		X	3579 (59)
	W	4858 (66)		Y	7068 (63)
				Z	13054 (61)
Mean age at first N06A prescription (SD)	A	52.6 (10.01)		A	48.5 (17.14)
	B	52.6 (9.87)		B	46.5 (17.00)
	C	55.4 (10.05)		C	60.0 (18.47)
	U	53.5 (9.67)		X	52.7 (19.26)
	W	53.0 (9.53)		Y	47.6 (20.34)
				Z	53.5 (19.41)
Mean age at recruitment (SD)	A	56.6 (8.01)		-	-
	B	56.4 (8.00)		-	-
	C	57.3 (7.99)		-	-
	U	55.9 (8.02)		-	-
	W	55.7 (8.02)		-	-
				-	-
Mean length of prescription period (SD)	A	98.52 (80.4)	***	A	143.03 (86.9)	***
	B	93.04 (84.6)		B	111.57 (102.2)
	C	78.43 (77.6)		C	59.78 (79.0)
	U	77.02 (75.6)		X	65.91 (80.5)
	W	73.50 (76.5)		Y	55.78 (73.2)
				Z	89.60 (93.1)
Mean number of prescriptions (SD)	A	28.65 (39.3)	***	A	18.72 (23.4)	***
	B	39.59 (49.8)		B	50.81 (52.5)
	C	35.75 (46.3)		C	29.64 (44.3)
	U	33.17 (42.4)		X	30.96 (43.6)
	W	31.44 (42.5)		Y	23.56 (35.9)
				Z	37.07 (43.8)
Mean number of different drugs prescribed (SD)	A	2.08 (1.3)	***	A	2.64 (1.3)	***
	B	2.10 (1.4)		B	2.60 (1.6)
	C	1.82 (1.2)		C	1.73 (1.1)
	U	1.84 (1.2)		X	1.86 (1.2)
	W	1.77 (1.2)		Y	1.57 (1.0)
				Z	1.72 (1.1)
Mean ratio number of prescriptions / length of prescription period (SD)	A	0.38 (0.3)	***	A	0.13 (0.1)	***
	B	0.53 (0.3)		B	0.52 (0.2)
	C	0.57 (0.3)		C	0.56 (0.3)
	U	0.54 (0.3)		X	0.54 (0.3)
	W	0.56 (0.3)		Y	0.49 (0.2)
				Z	0.48 (0.2)

### Sheet: SUPPLEMENTARY TABLE 3
Cohort	Cluster	Variable	Non_ref_cat	Coefficient	Std_Error	OR	CI_Lower	CI_Upper	p_value	BONFERRONI	sig
UKB	B	Sex	women	-0.1072	0.0307068	0.898346	0.845873	0.954073	0.00048104	0.0115449	*
UKB	C	Sex	women	-0.138538	0.0343889	0.87063	0.813882	0.931336	5.61184e-05	0.00134684	*
UKB	U	Sex	women	-0.178956	0.0290911	0.836142	0.7898	0.885203	7.67103e-10	1.84105e-08	*
UKB	W	Sex	women	-0.0752856	0.0354722	0.927479	0.865186	0.994256	0.0338053	0.811327
UKB	B	Age	older	0.177169	0.0301294	1.19383	1.12537	1.26646	4.09574e-09	9.82978e-08	*
UKB	C	Age	older	0.514963	0.0358374	1.67358	1.56006	1.79536	0	0	*
UKB	U	Age	older	0.211033	0.0288664	1.23495	1.16702	1.30684	2.65787e-13	6.3789e-12	*
UKB	W	Age	older	0.0965941	0.0343278	1.10141	1.02975	1.17807	0.00489489	0.117477
UKB	B	Depression	depression_diag	0.169816	0.029309	1.18509	1.11893	1.25516	6.8738e-09	1.64971e-07	*
UKB	C	Depression	depression_diag	-0.228647	0.034514	0.795609	0.743568	0.851292	3.47784e-11	8.34682e-10	*
UKB	U	Depression	depression_diag	0.247006	0.0278151	1.28019	1.21226	1.35192	0	0	*
UKB	W	Depression	depression_diag	0.26392	0.0334572	1.30202	1.21938	1.39027	3.10862e-15	7.4607e-14	*
UKB	B	TRD	resistant	0.140834	0.06371	1.15123	1.01609	1.30435	0.0270677	0.649624
UKB	C	TRD	resistant	-0.191597	0.0812757	0.82564	0.704056	0.968219	0.0184049	0.441717
UKB	U	TRD	resistant	-0.135344	0.0674321	0.873415	0.765282	0.996828	0.0447374	1
UKB	W	TRD	resistant	-0.177046	0.0829933	0.837741	0.711974	0.985723	0.0329032	0.789676
UKB	B	BD	BD diag	0.625088	0.117822	1.86841	1.48313	2.35377	1.12444e-07	2.69865e-06	*
UKB	C	BD	BD diag	-0.0486495	0.171662	0.952515	0.680378	1.3335	0.776868	1
UKB	U	BD	BD diag	0.0687081	0.139221	1.07112	0.815328	1.40717	0.621647	1
UKB	W	BD	BD diag	0.178974	0.159935	1.19599	0.874154	1.63632	0.263123	1
UKB	B	SCZ	SCZ diag	0.370572	0.137703	1.44856	1.10592	1.89737	0.00712171	0.170921
UKB	C	SCZ	SCZ diag	0.0243251	0.17703	1.02462	0.724225	1.44962	0.890709	1
UKB	U	SCZ	SCZ diag	0.0602044	0.148639	1.06205	0.793639	1.42125	0.685449	1
UKB	W	SCZ	SCZ diag	0.260375	0.164457	1.29742	0.93992	1.79088	0.113366	1
CHB+DBDS	B	Sex	women	0.0489193	0.0332755	1.05014	0.983831	1.12091	0.141527	1
CHB+DBDS	C	Sex	women	-0.283227	0.0272482	0.753349	0.714171	0.794676	0	0	*
CHB+DBDS	X	Sex	women	-0.0902439	0.0382694	0.913708	0.84768	0.98488	0.0183676	0.551029
CHB+DBDS	Y	Sex	women	0.0840718	0.0286853	1.08771	1.02824	1.15061	0.00338054	0.101416
CHB+DBDS	Z	Sex	women	-0.0069729	0.0230212	0.993051	0.949239	1.03889	0.761973	1
CHB+DBDS	B	Depression	depression_diag	0.272106	0.0329996	1.31273	1.23051	1.40044	2.22045e-16	6.66134e-15	*
CHB+DBDS	C	Depression	depression_diag	-0.255672	0.0270924	0.774396	0.734348	0.816629	0	0	*
CHB+DBDS	X	Depression	depression_diag	-0.254015	0.0377356	0.77568	0.72038	0.835226	1.67977e-11	5.0393e-10	*
CHB+DBDS	Y	Depression	depression_diag	-0.0088038	0.0278894	0.991235	0.938505	1.04693	0.752254	1
CHB+DBDS	Z	Depression	depression_diag	-0.0485347	0.0225486	0.952624	0.91144	0.99567	0.0313623	0.940868
CHB+DBDS	B	Age	older	-0.209176	0.0326124	0.811252	0.761019	0.864801	1.4174e-10	4.25219e-09	*
CHB+DBDS	C	Age	older	0.9796	0.0293342	2.66339	2.51458	2.82101	0	0	*
CHB+DBDS	X	Age	older	0.29718	0.0379201	1.34606	1.24964	1.44991	4.66294e-15	1.39888e-13	*
CHB+DBDS	Y	Age	older	-0.24843	0.0280759	0.780025	0.738261	0.824152	0	0	*
CHB+DBDS	Z	Age	older	0.386798	0.022715	1.47226	1.40815	1.53929	0	0	*
CHB+DBDS	B	TRD	resistant	1.20262	0.0480905	3.32881	3.02938	3.65784	0	0	*
CHB+DBDS	C	TRD	resistant	-0.146916	0.0607981	0.863366	0.766378	0.97263	0.0156724	0.470171
CHB+DBDS	X	TRD	resistant	0.310504	0.0715998	1.36411	1.1855	1.56963	1.44664e-05	0.00043399	*
CHB+DBDS	Y	TRD	resistant	-0.423137	0.0694252	0.654989	0.57166	0.750464	1.09532e-09	3.28596e-08	*
CHB+DBDS	Z	TRD	resistant	0.0110845	0.0479006	1.01115	0.920535	1.11068	0.816999	1
CHB+DBDS	B	BD	BD diag	0.523525	0.0906767	1.68797	1.41312	2.01627	7.7624e-09	2.32872e-07	*
CHB+DBDS	C	BD	BD diag	-0.255451	0.101909	0.774567	0.634326	0.945815	0.0121882	0.365646
CHB+DBDS	X	BD	BD diag	-0.243957	0.143031	0.783521	0.591971	1.03705	0.0880791	1
CHB+DBDS	Y	BD	BD diag	-0.153625	0.10082	0.857594	0.70382	1.04496	0.127571	1
CHB+DBDS	Z	BD	BD diag	-0.218584	0.0827584	0.803656	0.683321	0.945182	0.00826056	0.247817
CHB+DBDS	B	SCZ	SCZ diag	0.220106	0.0733701	1.24621	1.07929	1.43895	0.00270028	0.0810083
CHB+DBDS	C	SCZ	SCZ diag	-0.250311	0.0729698	0.778559	0.674805	0.898265	0.00060283	0.018085	*
CHB+DBDS	X	SCZ	SCZ diag	-0.157786	0.0989662	0.854032	0.703449	1.03685	0.110859	1
CHB+DBDS	Y	SCZ	SCZ diag	-0.0334562	0.0693026	0.967097	0.844265	1.1078	0.62927	1
CHB+DBDS	Z	SCZ	SCZ diag	-0.168753	0.0584664	0.844718	0.753259	0.947282	0.00389777	0.116933

### Sheet: SUPPLEMENTARY TABLE 4
GWAS analysis	SNP	CHR	chr:position (GRCh37)	key gene (canonical distance)	key gene(s) by V2G	Allele Freq (UKB)	Allele Freq (CHB)	Minimum p-value	Sig (< 3E-9 **)	PheWAS associtiaons in CHB (adjusted p-value <= 0.05) Relevant non-significant associations followed by p-value	Associtiaons in Open Targets UKB (-log10 p-value >= 4.5)	Associtiaons in Open Targets Finngen (adjusted p-value <= 0.05)
CHB+DBDS clusters (MTAG)	rs7617480	3	3:49210732	KLHDC8B	USP4	0.76	0.76	2.6e-12	**	"Major depressive disorder";"Contusion";"Back pain";"Posttraumatic stress disorder";"Neuralgia, neuritis, and radiculitis NOS";	"Depression (broad)";"Depressed affect";"Seen doctor (gp) for nerves, anxiety, tension or depression";"Depression | mental health problems ever diagnosed by a professional";"Mood swings";"Ever depressed for a whole week";"Irritability";"Loneliness, isolation";"Miserableness";"Feeling fed-up";"Fed-up feelings";"Frequency of tenseness / restlessness in last 2 weeks";"Irritable mood";"My thoughts we…	"Substance abuse";"Substance abuse (more control exclusions)";"Mental and behavioural disorders due to psychoctive substance use";"Alcohol related diseases, tilastokeskus definition";"Lower back pain or/and sciatica";"Focal brain; injury";"Dorsalgia";
Exposure to N06A (MTAG across cohorts)	rs7617480	3	3:49210732	KLHDC8B	USP4	0.76	0.76	2.6e-12	**	"Major depressive disorder";"Posttraumatic stress disorder";"Contusion";"Back pain";"Neuralgia, neuritis, and radiculitis NOS";	"Depression (broad)";"Depressed affect";"Seen doctor (gp) for nerves, anxiety, tension or depression";"Depression | mental health problems ever diagnosed by a professional";"Mood swings";"Ever depressed for a whole week";"Irritability";"Loneliness, isolation";"Miserableness";"Feeling fed-up";"Fed-up feelings";"Frequency of tenseness / restlessness in last 2 weeks";"Irritable mood";"My thoughts we…	"Substance abuse";"Substance abuse (more control exclusions)";"Mental and behavioural disorders due to psychoctive substance use";"Alcohol related diseases, tilastokeskus definition";"Lower back pain or/and sciatica";"Focal brain; injury";"Dorsalgia";
Majoritarian clusters (MTAG across cohorts)	rs7617480	3	3:49210732	KLHDC8B	USP4	0.76	0.76	1.06e-11	**	"Major depressive disorder";"Contusion";"Back pain";"Posttraumatic stress disorder";"Neuralgia, neuritis, and radiculitis NOS";	"Depression (broad)";"Depressed affect";"Seen doctor (gp) for nerves, anxiety, tension or depression";"Depression | mental health problems ever diagnosed by a professional";"Mood swings";"Ever depressed for a whole week";"Irritability";"Loneliness, isolation";"Miserableness";"Feeling fed-up";"Fed-up feelings";"Frequency of tenseness / restlessness in last 2 weeks";"Irritable mood";"My thoughts we…	"Substance abuse";"Substance abuse (more control exclusions)";"Mental and behavioural disorders due to psychoctive substance use";"Alcohol related diseases, tilastokeskus definition";"Lower back pain or/and sciatica";"Focal brain; injury";"Dorsalgia";
Majoritarian clusters (MTAG across cohorts)	rs9468248	6	6:27843742	H4C13	ZSCAN31	0.27	0.27	3.55e-11	**	"Major depressive disorder";"Agoraphobia, social phobia, and panic disorder";"Tobacco use disorder";"Adjustment reaction"; "Substance addition and disorders" (0.086); "Alcohol-related disorders"(0.13); "Celiac disease";"Disorders of iron metabolism";"Viral warts and HPV";"Inguinal hernia";	"Seen doctor (gp) for nerves, anxiety, tension or depression";"Seen a psychiatrist for nerves, anxiety, tension or depression";"Ever depressed for a whole week";"Neurociticism score";"Guilty feelings";"Miserableness";"Risk taking";"Smoking status";"Health precaution | why stopped smoking";"Malabsorption/coeliac disease (self reported)";"Epstein-Barr virus ZEBRA antibody levels";"Liver iron conten…	Coeliac disease";"Type 1 diabetes";"Diabetic retinopathy";"Ankylosing spondylitis";""Spondyloarthritis";"Polyarthropathies";"Other juvenile arthritis"
Exposure to N06A (MTAG across cohorts)	rs200988	6	6:27819353	H2BC15	ZSCAN9	0.27	0.27	6.5e-11	**	"Major depressive disorder";"Adjustment reaction";"Alcohol realted disorders";"Tobacco use disorder";"Celiac disease"; "Disorders of iron metabolism"; ;"Inguinal hernia";"Type 1 diabetes with neurological manifestations";	"Depression (broad)";"Seen doctor (gp) for nerves, anxiety, tension or depression";"Guilty feelings";"Seen a psychiatrist for nerves, anxiety, tension or depression";"Neurociticism";"Miserableness";"Feeling guilty";"Smoking status";"Age at first sexual intercourse";"Celiac disease";"Intestinal malabsorption (non-celiac)";"Type 1 diabetes";"Disorders of iron metabolism";"Epstein-Barr virus ZEBRA a…	"Ankylosing spondylitis";"Spondylopathies";"Spondyloarthritis";"Polyarthropathies";"Juvenile arthritis";"Type 1 diabetes";"Diabetic retinopathy";"Coeliac disease"
CHB+DBDS individual clusters (cluster A)	rs55786114	3	3:48982335	ARIH2	ARIH2	0.07	0.08	1.21e-10	**	"Major depressive disorder";"Tobacco use disorder";"Other tests";"Contusion";"Fracture of hand or wrist";"Sprains and strains";"Abdmominal pain"	"Other mental disorder";"Age at first sexual intercourse";Depressed affect"(0.0045;2.3);"Major depressive disorder"(0.0012;2.9);"Sleeplessness / insomnia"(0.0008;3.1)	"Mood disorders" (0.002;2.7);"Depression"(0.0016;2.8);"Delirium, not induced by alcohol and other psychoactive substances"(0.0013;2.9)
Exposure to N06A (CHB+DBDS)	rs990211	3	3:48721040	NCKIPSD	P4HTM	0.8	0.78	4.98e-10	**	"Major depressive disorder";"Tobacco use disorder";	"Ulcerative colitis [EA]";"Inflammatory bowel disease [EA]";"Age at first sexual intercourse"	"Focal brain injury"
Majoritarian clusters (MTAG across cohorts)	rs11667666	19	19:30771017	ZNF536	ZNF536	0.51	0.53	1.57e-09	**	"Other persistent mental disorders due to conditions classified elsewhere"; "Dislocation";"Other disorders of lipoid metabolism";"Alcoholism" (0.057); "Acute pancreatitits" (0.1)	none sign;"Alzheimer's disease or family history of Alzheimer's disease"(0.001;2.9)	none sig;"Persons encountering health services for other counselling and medical advice, not elsewhere classified"(0.005;2.3);"Other general symptoms and signs"(0.003;2.5)
Exposure to N06A (MTAG across cohorts)	rs3802847	11	11:112912303	NCAM1	NCAM1	0.4	0.4	1.84e-09	**	"Alcohol-related disorders";"Superficial injury without mention of infections"	"Depressed affect";"Mood swings";"Seen doctor (gp) for nerves, anxiety, tension or depression";"Guilty feelings";"Worry";"Frequency of unenthusiasm / disinterest in last 2 weeks";"Miserableness";"Feeling tense";"Neurociticism";"Smoking status";"Back pain | pain type(s) experienced in last month";"Age at first sexual intercourse";""	"Neurological diseases"
UKB cluster (MTAG)	rs200973	6	6:27858421	H3C12	HC312	0.19	0.18	2e-09	**	"Major depressive disorder";"Personality disorders";"Celiac disease"; "Type 1 diabetes with neurological manifestations"; "Grave's disease"; "Viral warts and HPV"; "Inguinal hernia";"Osteoarthrosis, generalized";"Epostaxis or throat hemorrhage";"Diabetic retinopathy";	"Depression (broad)"; "Seen doctor (gp) for nerves, anxiety, tension or depression";"Neurociticism";"Worry";"Feeling guilty";"Risk taking";"Smoling status";"Celiac disease"; "Intestinal malabsorption (non-celiac)";"Type 1 diabetes";"Disorders of iron metabolism"	"Coeliac disease";"Intestinal malabsorption";"Type 1 diabetes";"Diabetic retinopathy"
CHB+DBDS clusters (MTAG)	rs4146005	2	2:22780029	KLHL29	no data	0.34	0.34	3.35e-09	*	"Adjustment reaction"; "Psychosis"	"Severe depression | illnesses of siblings"	"General examination and investigation of persons without complaint and reported diagnosis"
CHB+DBDS individual clusters (cluster X)	rs73041454	3	3:16424330	OXNAD1	RFTN1	0.04	0.04	6.84e-09	*			none sig
Exposure to N06A (UKB)	rs111853151	6	6:29534686	UBD	HLA-F	0.17	0.15	8.01e-09	*	"Diabetic retinopathy";	"Psoriasis - self reported"	"Coeliac disease"; "Type 1 diabetes"; "Thyroiditis";"Spondylopathies";"Spondyloarthritis"
CHB+DBDS individual clusters (cluster B)	rs202059700	9	9:74852006	GDA	GDA	not present	0.05	8.09e-09	*	"Other disorders of biliary tract";"Hemorrhage of gastrointestinal tract";"Tyep 1 diabetes";"Toxic effect of corrosive aromatics, acids, and caustic alkalis"	none sign
Majoritarian clusters (MTAG across cohorts)	rs9919670	11	11:112877304	NCAM1	NCAM1	0.39	0.4	8.71e-09	*	"Superficial injury without mention of infection"; "Alcohol-related disorders";"Chronic sinusitis";"Migraine" (0.1)	Depressed affect;"Mood swings";"Seen doctor (gp) for nerves, anxiety, tension or depression";"Guilty feelings";"Worry";"Frequency of unenthusiasm / disinterest in last 2 weeks";"Miserableness";"Feeling tense";"Neurociticism";"Tobacco use dirorder";"Smoking status";"Neck or shoulder pain | pain type(s) experienced in last month";"Age at first sexual intercourse";""	"Neurological diseases";"Psychiatric diseases"(0.00093;3.03);"Alcohol related diseases and deaths, all endoints"(0.003;2.6);"Substance abuse"(0.002;2.7)
Exposure to N06A (MTAG across cohorts)	rs10501316	11	11:46090550	PHF21A	SLC35C1	0.17	0.19	9.13e-09	*	"Personality disorders" (0.2)	"Depression";"Depressed affect";"Neurociticism";"Psychological or psychiatric problem";"Suffer from 'nerves'";"Feeling worry"	"Psychiatric diseases";"Depression";"Depression medications";"Anxiety disorders (more control exclusions)";"Any mental disorder"
Exposure to N06A (MTAG across cohorts)	rs9812633	3	3:165524860	BCHE	BCHE	0.74	0.77	1.06e-08	*	"Mood disorders" (0.4); "Nerve root lesions (0.6)	"Depression (broad)"; "Seen doctor (gp) for nerves, anxiety, tension or depression"
Majoritarian clusters (MTAG across cohorts)	rs1355536	3	3:165505420	BCHE	BCHE	0.63	0.63	1.11e-08	*	"Thyroiditis"	"Depression (broad)"(0.0015;2.8);Depressed affect(0.004;2.4);Severe depression | illness of mother (0.005;2.3)	Trigeminal neuralgia (0.0016;2.97);"Lesion of sciatic nerve"(0.004;2.4);"Hypersomnia" (0.0007;3.2)
CHB+DBDS individual clusters (cluster B)	rs72910343	11	11:49407503	FOLH1	FOLH1	0.04	0.04	1.22e-08	*
UKB individual clusters (cluster B)	rs11079005	17	17:39817735	EIF1	HAP1	0.45	0.48	1.25e-08	*	"Acute pain" (0.1); "Nerve root lesions" (0.1)	"Distress caused by unusual or psychotic experiences"(0.001;2.9);Serious illness, injury or assault of a close relative | illness, injury, bereavement, stress in last 2 years(0.004;2.4)
Exposure to N06A (UKB)	rs1541903	3	3:71324328	FOXP1	FOXP1	0.14	0.16	1.73e-08	*	"Malignant neoplasm of other and ill-defined sites within the digestive organs and peritoneum"	"Risk taking"
Exposure to N06A (MTAG across cohorts)	rs13253001	8	8:92736906	RUNX1T1	RUNX1T1	0.41	0.41	1.98e-08	*	"Adjustment reaction"	"Depressed affect";"Neurociticism";"Mood swings";"Irritability";"Smoking status"
UKB cluster (MTAG)	rs76400970	11	11:46231891	CREB3L1	DGKZ	0.12	0.13	2.04e-08	*	"Open wound of nose and sinus (injuries and poisonings)"; "Agoraphobia, social phobia, and panic disorder" (0.07)	"Depressed affect";"Neurociticism";"Sufferes from 'nerves'";"Worry"
Majoritarian clusters (MTAG across cohorts)	rs1986692	7	7:133743393	LRGUK	SLC35B4	0.38	0.4	2.7e-08	*	"Personality disorder" (0.08); "Transient mental disorders due to conditions classified elsewhere" (0.09); "Adverse effects of sedatives or other CNS depressants and anesthetics" (0.1)	"Age at first sexual intercourse";"Bipolar" (0.0003;3.5);"Anxiety disorders"(0.003;2.5);"Alcohol-related disorders"(0.004;2.4)	"General symptmos and signs";"Headache";"Anxiety disorders" (0.0006;3.2);"Mood disorders"(0.002;2.6);"Neurotic,stress-related and somatoform disorders"(0.003;2.5);"Sleep disorders"(0.003;2.5);"Psychiatric diseases (0.003;2.5)
CHB+DBDS individual clusters (cluster A)	rs1986692	7	7:133743393	LRGUK	SLC35B4	0.4	0.4	2.84e-08	*	"Personality disorder" (0.08); "Transient mental disorders due to conditions classified elsewhere" (0.09); "Adverse effects of sedatives or other CNS depressants and anesthetics" (0.1)	"Age at first sexual intercourse";"Bipolar" (0.0003;3.5);"Anxiety disorders"(0.003;2.5);"Alcohol-related disorders"(0.004;2.4)	"General symptmos and signs";"Headache";"Anxiety disorders" (0.0006;3.2);"Mood disorders"(0.002;2.6);"Neurotic,stress-related and somatoform disorders"(0.003;2.5);"Sleep disorders"(0.003;2.5);"Psychiatric diseases (0.003;2.5)
CHB+DBDS individual clusters (cluster A)	rs12893311	14	14:57396866	OTX2	OTX2	not present	0.22	3.3e-08	*
UKB individual clusters (cluster A)	rs200973	6	6:27858421	HC312	HC312	0.19	0.18	3.9e-08	*	"Personality disorders";"Major depressive disorder";"Celiac disease"; "Type 1 diabetes with neurological manifestations"; "Grave's disease"; "Viral warts and HPV"; "Inguinal hernia";"Osteoarthrosis, generalized";"Epostaxis or throat hemorrhage";"Diabetic retinopathy";	"Depression (broad)"; "Seen doctor (gp) for nerves, anxiety, tension or depression";"Neurociticism";"Worry";"Feeling guilty";"Risk taking";"Smoling status";"Celiac disease"; "Intestinal malabsorption (non-celiac)";"Type 1 diabetes";"Disorders of iron metabolism"	"Coeliac disease";"Intestinal malabsorption";"Type 1 diabetes";"Diabetic retinopathy"
UKB cluster (MTAG)	rs9797392	18	18:53466470	TCF4	TCF4	0.31	0.31	4.12e-08	*		"Seen doctor (gp) for nerves, anxiety, tension or depression";"Ever had prolonged feelings of sadness or depression";"Risk taking";"Age first had sexual intercourse"
UKB cluster (MTAG)	rs1541903	3	3:71324328	FOXP1	FOXP1	0.14	0.16	4.5e-08	*	"Malignant neoplasm of other and ill-defined sites within the digestive organs and peritoneum"	"Risk taking"
Exposure to N06A (CHB+DBDS)	rs7290907	22	22:42390209	WBP2NL	CYP2D6,CYP2D7	0.3	0.29	4.68e-08	*		"Bipolar ii disorder | bipolar and major depression status" (0.0014;2.87); "Ever had prolonged feelings of sadness or depression"(0.005;2.32);"Alzheimer's disease (late onset)"(0.0008;3.1);"Schizophrenia vs anorexia nervosa (ordinary least squares (OLS))";"Schizophrenia vs obsessive compulsive disorder (ordinary least squares (OLS))";"Anorexia nervosa vs autism spectrum disorder (ordinary least s…	"Hyperkinetic disorders (excl. ADHD)" (p-value = 0.0015; -log10 = 2.84)
Exposure to N06A (MTAG across cohorts)	rs9963645	18	18:35259006	CELF4	CELF4	0.13	0.13	4.72e-08	*	"Superficial injury without mention of infection" (0.07);"Hallucinations" (0.2)	"Depression (broad)";"Depressed affect";"Seen doctor (gp) for nerves, anxiety, tension or depression"; "Neurociticism";Psychological or psychiatric problem";"Feeling worry";"Fed-up feelings";"Feeling hurt"
Exposure to N06A (UKB)	rs76400970	11	11:46231891	CREB3L1	DGKZ	0.12	0.13	4.96e-08	*	"Open wound of nose and sinus (injuries and poisonings)"; "Agoraphobia, social phobia, and panic disorder" (0.07)	"Depressed affect";"Suffer from 'nerves'";"Worry";"Neurociticism"
Exposure to N06A (MTAG across cohorts)	rs72948529	2	2:212641990	ERBB4	ERBB4	0.22	0.23	5.1e-08	*		"Depression (broad)"; "Depressed affect"; "Seen doctor (gp) for nerves, anxiety, tension or depression";"I needed less sleep than usual | manifestations of mania or irritability"; "Experiencing mood swings"; "Age at first sexual intercourse"
